# Pharmacist-Led Nutritional Counselling as a Community Intervention for Obesity, Undernutrition, and Anaemia: A Re-Analysis of Follow-Up Outcome Data from a 1,135-Participant Prospective Interventional Study in India

**DOI:** 10.64898/2026.04.25.26351725

**Authors:** Ritheesha Duddu

## Abstract

**Objectives:** To re-examine, using corrected denominators and rate-adjusted subgroup analysis, the pattern, magnitude, and demographic distribution of measurable improvements across five outcome parameters following three monthly pharmacist-led nutritional counselling sessions delivered to community-dwelling participants in semi-urban India.

**Design:** Re-analysis, by a member of the original research team, of interventional follow-up data from a prospective community-based study.

**Setting:** Schools and colleges in Narasaraopeta, Andhra Pradesh, India, from September 2021 to March 2022.

**Participants:** Of 1,200 participants assessed at baseline, 1,135 (94.6%) completed at least one counselling session and formed the analysis cohort. The age range was 10 to 60 years. Baseline classification, reported by the primary study against the full screened sample (n=1,200), found 92.4% of participants aged between 11 and 20 years; all analysis-cohort participants (n=1,135) were anaemic at baseline.

**Interventions:** Three structured monthly counselling sessions were delivered by pharmacy students under qualified faculty pharmacist supervision. Each session included individualised dietary guidance, lifestyle modification advice, and culturally adapted written health education materials.

**Primary and secondary outcome measures:** Cumulative proportion of participants achieving measurable improvement in body mass index (BMI), waist circumference (WC), hip circumference (HC), waist-to-hip ratio (WHR), and haemoglobin (Hb) concentration at each session, stratified by age group and sex, with rate-adjusted (per-capita) comparison between the 11–20 years age band and all older age bands combined.

**Results:** All five parameters showed progressive cumulative improvement across sessions when calculated against the correct analysis-cohort denominator (n=1,135). By session three, 44 participants (3.88%) showed improved BMI, 39 (3.44%) achieved reduced WC, 34 (3.00%) reduced HC, 33 (2.91%) improved WHR, and 115 (10.13%) demonstrated improved Hb. Haemoglobin showed the steepest improvement trajectory, rising from 1.85% at session one to 10.13% at session three, an approximately 5.5-fold increase achieved through dietary counselling alone, without pharmacological supplementation. In absolute terms, participants aged 11–20 years accounted for the majority of improvers (68–84% across parameters), reflecting their 92.4% share of the cohort. When response was instead expressed as a rate within each age band, participants aged 21–60 years (n≈86) showed higher per-capita improvement rates than adolescents for BMI (16.3% vs 2.9%), waist circumference (10.5% vs 2.9%), and haemoglobin (20.9% vs 9.3%). The primary dataset does not report per-decade denominators for the 21–60 group, so this comparison is necessarily aggregated.

**Conclusions:** Three monthly pharmacist-led nutritional counselling sessions were associated with progressive improvements in both anthropometric and haematological outcomes in this community cohort. Response was concentrated among adolescents in absolute terms, but this reflects cohort composition rather than demonstrated greater responsiveness; rate-adjusted analysis suggests the opposite may be true, though the data cannot confirm this definitively. These findings support further, better-controlled evaluation of pharmacist-led counselling in community non-communicable disease prevention in India, with balanced age recruitment and individual-level outcome data.

**Strengths and limitations of this study:**

- This re-analysis provides the first quantification of pharmacist-led counselling effectiveness across five simultaneous nutritional outcome parameters in a large South Asian community cohort of 1,135 participants, corrected for a denominator error present in the original outcome tables.
- The intervention model of three structured monthly sessions is replicable, low cost, and does not require pharmacological supplementation, which strengthens its applicability to resource-limited settings.
- The author was a co-investigator on the primary study; this is a re-analysis by a study team member rather than an independent third-party analysis, and is reported as such throughout.
- The source data record whether any positive change occurred at each session rather than the magnitude of individual change, so formal effect size calculation is not possible and no inferential statistics are reported; all findings are descriptive and associative, not causal.
- The absence of a concurrent control group means maturation effects, particularly relevant in this adolescent-dominant cohort, cannot be excluded as a contributor to anthropometric change.
- The apparent concentration of improvement among adolescents is an artefact of their 92.4% share of the cohort; rate-adjusted analysis suggests older participants may respond proportionally more strongly, but exact per-decade denominators are unavailable in the source data, limiting the precision of this comparison.
