## Supplementary material for "Pharmacist-Led Nutritional Counselling as a Community Intervention for Obesity, Undernutrition, and Anaemia: A Re-Analysis of Follow-Up Outcome Data from a 1,135-Participant Prospective Interventional Study in India": Scoping_Review_Screening_Tracker.xlsx

### Sheet: README
Screening Tracker — Statistical/Methodological Reporting Quality Scoping Review
This tracks candidate studies through the scoping review screening process,
consistent with PRISMA-ScR reporting requirements.
Status codes:
IDENTIFIED - found via reference-list check or database search, not yet screened
INCLUDED - meets all eligibility criteria (Table 1 of protocol), proceeding to extraction
EXCLUDED - does not meet eligibility criteria (reason given in Notes column)
ACCESS ISSUE - eligible but full text not accessible (paywall/bot-blocked); flagged for
institutional access or author contact
Sheets:
1. ScreeningLog - one row per candidate study
2. ExtractionForm - the four reporting-quality domains, populated once a study is INCLUDED

### Sheet: ScreeningLog
ID	Citation	Country	Source (which review's reference list / search)	Status	Access	Notes
1	Abubakar M, Ishaque A, Shahzad F, Atif M, Ashfaq T. Impact of pharmacist-led interventions on diabetes management at a community pharmacy in Pakistan: a quasi-experimental study/RCT. J Pak Med Assoc 2021;71(8):1924-1929. (Also published as Inquiry 2021;58, DOI:10.1177/00469580211036283)	Pakistan	Gentilini et al. 2025 (JPPP) reference list	INCLUDED	Open access (PMC, DOAJ) - confirmed accessible	Note: appears published in two venues (JPMA + Inquiry) with overlapping content — verify which is the version of record before extraction
2	Aguiar PM, Balisa-Rocha BJ, Brito GC, Lyra DP Jr. Pharmaceutical care program for elderly patients with uncontrolled hypertension. J Am Pharm Assoc 2012;52(4):515-518.	Brazil	Gentilini et al. 2025 (JPPP) reference list	ACCESS ISSUE	Subscription paywalled on ScienceDirect (JAPhA 2012); no open access version found. Flag for institutional access or author contact.
3	Akutey R, Der R, Owusu-Daaku F, Baiden F. Using community pharmacies to expand access to screening for noncommunicable diseases in suburban Ghana. Health Sci Rep 2018;1(9):e79.	Ghana	Gentilini et al. 2025 (JPPP) reference list	INCLUDED	Free PMC article (PMID 30623102) - confirmed fully open access
4	Elnaem MH, Nik Mohamed MH, Huri HZ. Pharmacist-led academic detailing improves statin therapy prescribing for Malaysian patients with type 2 diabetes: quasi-experimental design. PLoS ONE 2019;14(9):e0220458.	Malaysia	Cross-referenced (PLOS Medicine implementation research review + JPPP list)	INCLUDED	PLOS ONE - open access by journal policy, confirmed accessible
5	Alfian SD, van Boven JF, Abdulah R, Sukandar H, Denig P, Hak E. Effectiveness of a targeted and tailored pharmacist-led intervention to improve adherence to antihypertensive drugs among patients with type 2 diabetes in Indonesia: a cluster randomised controlled trial. Br J Clin Pharmacol. 2021;87(4):2032-2042.	Indonesia	Gentilini et al. 2025 (JPPP) reference list	IDENTIFIED	Not yet checked
6	Ayorinde AA, Porteous T, Sharma P. Screening for major diseases in community pharmacies: a systematic review. Int J Pharm Pract. 2013;21(6):349-361.	Multi-country (review)	Gentilini et al. 2025 (JPPP) reference list	IDENTIFIED	Not yet checked	Note: this is itself a review, not a primary study - would need own eligibility check (may be excluded as not primary research per protocol criteria)

### Sheet: ExtractionForm
Study ID	Denominator consistency (Y/N/notes)	Statistical test appropriateness (Y/N/notes)	COI disclosure (Y/N/notes)	Narrative-statistical concordance (Y/N/notes)	Extracted by	Date
