## Supplementary material for "Pharmacist-Led Nutritional Counselling as a Community Intervention for Obesity, Undernutrition, and Anaemia: A Re-Analysis of Follow-Up Outcome Data from a 1,135-Participant Prospective Interventional Study in India": Sleep_ReAnalysis_Supplementary_Data.xlsx

### Sheet: README
Supplementary Data — Sleep/Risk-Factor Re-Analysis
Extracted counts and statistical outputs underlying the manuscript:
'Sleep Duration, Not Previously Reported Risk Factors, Shows a Significant
Association with Obesity Severity: A Statistical Re-Analysis of Community
Pharmacy Study Data' (Duddu, R.)
Source: Suresh Kumar JN et al. IOSR Journal of Pharmacy. 2023;13(5):15-34, Table 13.
Restricted to overweight/obese participants, n=198.
Sheets:
1. RawCounts - extracted contingency tables for all 7 risk factors
2. Results - recomputed chi-square, asymptotic p, Monte Carlo p per factor
3. DataQualityNotes - documented inconsistencies found in the source publication
4. MonteCarloMethod - the Python method used, for reproducibility

### Sheet: RawCounts
Risk factor	Category	Overweight	Obese Class I	Obese Class II	Obese Class III
Age	11-20 yrs	98	33	4	2
Age	21-30 yrs	4	4	0	0
Age	31-40 yrs	7	10	0	1
Age	41-50 yrs	8	9	1	0
Age	51-60 yrs	3	2	1	0
Gender	Male	54	28	4	2
Gender	Female	75	30	1	2
Family history	Male	10	5	2	0
Family history	Female	19	7	0	1
Dietary pattern	Vegetarian	13	7	0	1
Dietary pattern	Non-vegetarian	17	10	0	0
Dietary pattern	Mixed	102	40	5	3
Sleep duration	<6 hours	90	30	7	3
Sleep duration	7-8 hours	17	20	6	0
Sleep duration	>8 hours	14	7	0	4
Physical activity	Yes	55	25	3	0
Physical activity	No	66	33	3	3
Comorbidities	Hypertension	4	5	1	0
Comorbidities	Diabetes	2	4	0	1
Comorbidities	Hypothyroidism	5	2	1	0
Duration of physical activity excluded — source table contains an uninterpretable value; see DataQualityNotes sheet.

### Sheet: Results
Risk factor	Chi-sq (recomputed)	df	p (asymptotic)	p (Monte Carlo, 50k sims)	% cells <5 expected	p (primary study, reported)	Discrepancy?
Sleep duration	29.51	6	<0.001	<0.001	41.7%	0.44	YES — reported non-significant, actually significant
Age	19.97	12	0.068	0.113	65.0%	0.25	Borderline — closer to significance than reported
Family history	4.06	3	0.255	0.183	62.5%	0.25	No — consistent with primary study
Gender	3.28	3	0.35	0.363	50.0%	0.39	No — consistent with primary study
Comorbidities	5.43	6	0.489	0.408	100.0%	0.48	No — but data extremely sparse
Physical activity	2.56	3	0.464	0.489	50.0%	0.46	No — consistent with primary study
Dietary pattern	4.12	6	0.661	0.621	50.0%	0.66	No — consistent with primary study

### Sheet: DataQualityNotes
Table	Issue	Resolution
Age (risk factor table)	Overweight column sums to 120 across age bands; Table 2 elsewhere in primary paper reports 121 total overweight. Obese Class I column sums to 58; Table 5 reports 68 total. Discrepancies of 1 and 10 respectively.	Used cell counts as published; discrepancy noted, not corrected by assumption.
Physical activity (Yes/No)	'No' row sums to 105 (66+33+3+3) but is reported elsewhere as 116, an 11-participant discrepancy.	Used cell counts as published; discrepancy noted.
Duration of physical activity	Source table contains a malformed value ('- 22') in place of a count, and row totals (18+58+10+22=108) do not reconcile with the 'Physical activity: Yes' total of 83 that this sub-table should be a breakdown of.	Excluded from re-analysis entirely — could not be reliably reconstructed.
Sleep duration	Row totals (130+43+25=198) reconcile exactly with the reported n for this table.	No issue — used as published.
Gender, Family history, Dietary pattern, Comorbidities	All row/column sums reconcile exactly with values reported elsewhere in the primary publication.	No issue — used as published.

### Sheet: MonteCarloMethod
Monte Carlo permutation method (Python/scipy), for reproducibility
import numpy as np
from scipy.stats import chi2_contingency
def monte_carlo_chi2(table, n_sim=50000):
table = np.array(table)
row_sums = table.sum(axis=1); col_sums = table.sum(axis=0); total = table.sum()
chi2_obs, p_asymp, dof, expected = chi2_contingency(table, correction=False)
probs = np.outer(row_sums, col_sums) / (total**2)
count_extreme = 0
for _ in range(n_sim):
sim = np.random.multinomial(total, probs.flatten()).reshape(table.shape)
chi2_sim, _, _, _ = chi2_contingency(sim, correction=False)
if chi2_sim >= chi2_obs:
count_extreme += 1
return chi2_obs, dof, p_asymp, count_extreme / n_sim
# Random seed 42 used for reproducibility; 50,000 simulations per table.
# Degenerate (all-zero) rows/columns removed prior to simulation for affected tables.
