## Supplementary material for "Pharmacist-Led Nutritional Counselling as a Community Intervention for Obesity, Undernutrition, and Anaemia: A Re-Analysis of Follow-Up Outcome Data from a 1,135-Participant Prospective Interventional Study in India": Supplementary_Data.xlsx

### Sheet: README
Supplementary Data — Pharmacist-Led Nutritional Counselling Re-Analysis
This workbook contains the extracted follow-up outcome counts underlying every table
in the manuscript 'Pharmacist-Led Nutritional Counselling as a Community Intervention
for Obesity, Undernutrition, and Anaemia: A Re-Analysis of Follow-Up Outcome Data from
a 1,135-Participant Prospective Interventional Study in India' (Duddu, R.).
Source: Suresh Kumar JN, Bhavya Sai S, Naga Amulya D, Ritheesha D, Priyanka KSL,
Chaitanya Kumar S. IOSR Journal of Pharmacy. 2023;13(5):15-34, Tables 15-21 and Figure 20.
Analysis cohort denominator: n = 1,135 (participants completing >=1 counselling session).
Baseline screened sample: n = 1,200 (used only for baseline prevalence figures, as noted).
All percentages in this workbook are computed with live formulas (not hardcoded) so that
the sheet can be checked or recalculated directly against the raw counts.
Sheets:
1. BMI - Table 1 data (cumulative BMI improvement by age/sex/session)
2. WaistCircumference - Table 2 data
3. HipCircumference_WHR - Table 3 data
4. Haemoglobin - Table 4 data
5. RateAdjusted_Table4a - age-band rate comparison with Wilson 95% CI and Fisher's exact p
6. Underweight - Table 5 data
7. Consolidated - Table 6 data

### Sheet: BMI
Age (yrs)	S1 M	S1 F	S2 M	S2 F	S3 M	S3 F	S3 total n	S3 total % (of 1135)
11-20	9	4	15	11	15	15	30	0.0264317
21-30	0	1	4	5	4	6	10	0.00881057
31-40	0	0	0	0	1	2	3	0.00264317
41-50	0	0	0	0	1	0	1	0.000881057
51-60	0	0	0	0	0	0	0	0
Total	9	5	19	16	21	23	44	0.0387665
Session 1 total n	14	% of 1135	0.0123348
Session 2 total n	35	% of 1135	0.030837

### Sheet: WaistCircumference
Age (yrs)	S1 M	S1 F	S2 M	S2 F	S3 M	S3 F	S3 total n	S3 total % (of 1135)
11-20	6	4	13	10	15	15	30	0.0264317
21-30	0	0	1	3	2	4	6	0.00528634
31-40	0	0	0	0	1	2	3	0.00264317
Total	6	4	14	13	18	21	39	0.0343612

### Sheet: HipCircumference_WHR
Parameter	Session 1 n	Session 2 n	Session 3 n	S1 %	S2 %	S3 %
Hip circumference reduced	7	26	34	0.0061674	0.0229075	0.0299559
Waist-to-hip ratio improved	7	25	33	0.0061674	0.0220264	0.0290749

### Sheet: Haemoglobin
Age (yrs)	S1 M	S1 F	S2 M	S2 F	S3 M	S3 F	S3 total n	S3 total % (of 1135)
11-20	10	7	31	27	52	45	97	0.0854626
21-30	2	1	4	3	7	6	13	0.0114537
31-40	1	0	3	2	3	1	4	0.00352423
41-50	0	0	1	2	0	1	1	0.000881057
51-60	0	0	0	0	0	0	0	0
Total	13	8	39	34	62	53	115	0.101322

### Sheet: RateAdjusted_Table4a
Parameter	Group	n improved	Group size (n)	Rate (%)	Wilson 95% CI low	Wilson 95% CI high	Fisher exact p-value (vs other group)	Odds ratio
BMI	11-20 yrs	30	1049	0.0285987	0.02	0.041	0	0.15
BMI	21-60 yrs	14	86	0.162791	0.1	0.255	0	0.15
Waist circumference	11-20 yrs	30	1049	0.0285987	0.02	0.041	0.00173	0.25
Waist circumference	21-60 yrs	9	86	0.104651	0.056	0.187	0.00173	0.25
Haemoglobin	11-20 yrs	97	1049	0.092469	0.076	0.112	0.00223	0.38
Haemoglobin	21-60 yrs	18	86	0.209302	0.137	0.307	0.00223	0.38
Notes: 95% CIs computed by Wilson score method (appropriate for small-sample proportions). P-values from two-sided Fisher's exact test comparing the 11-20 and 21-60 age bands at session 3 for each parameter (independent-groups comparison; valid because these are different individuals, not repeated measures). Group sizes for the 21-60 combined band are estimated from the published 92.4% figure for…

### Sheet: Underweight
Session	n improved	% of cohort (n=1135)	% of underweight subgroup (n=438)
Session 1	48	0.0422907	0.109589
Session 2	71	0.0625551	0.1621
Session 3	95	0.0837004	0.216895

### Sheet: Consolidated
Outcome parameter	Session 1 n	Session 2 n	Session 3 n	S1 %	S2 %	S3 %
BMI improved	14	35	44	0.0123348	0.030837	0.0387665
Waist circumference reduced	10	27	39	0.00881057	0.0237885	0.0343612
Hip circumference reduced	7	26	34	0.0061674	0.0229075	0.0299559
Waist-to-hip ratio improved	7	25	33	0.0061674	0.0220264	0.0290749
Haemoglobin improved	21	73	115	0.0185022	0.0643172	0.101322
Underweight BMI improved	48	71	95	0.0422907	0.0625551	0.0837004
